# Delivering HIV pre-exposure prophylaxis (PrEP) care online: A scoping review

**DOI:** 10.1101/2021.12.15.21267774

**Authors:** Ross Kincaid, Claudia Estcourt, Jamie Frankis, Jenny Dalrymple, Jo Gibbs

## Abstract

**Objectives:** HIV pre-exposure prophylaxis (PrEP), in which people take HIV medication to prevent HIV acquisition, is a highly effective method of HIV prevention; however, global implementation of PrEP is patchy. PrEP provision will need to be upscaled significantly to achieve UNAIDS/WHO goals of elimination of HIV transmission. Online provision of PrEP care could enhance access to, and delivery of, care at scale. We explored the extent to which PrEP care has been delivered online to inform the development of a novel online PrEP clinic.

**Design:** Scoping review.

**Data sources:** Embase, MEDLINE, Web of Science, CINAHL, PsycINFO, ASSIA, PUBMED, Open Grey, and EThOS databases.

**Eligibility criteria:** English language articles describing a service that delivered one or more element of PrEP-related care online, published from 2009 onwards.

**Data extraction and synthesis:** Data were extracted using matrices and synthesised using summary statistics and thematic analysis. The Mixed Methods Appraisal Tool was used to assess study quality.

**Results:** Fifty-nine articles were included: eight randomised controlled trials, 12 non-randomised quantitative studies, 30 descriptive quantitative studies, 14 qualitative studies, and four reviews of online content. Seven studies detailed comprehensive PrEP care pathways that used a combination of online, face-to-face and telephone based care. Of the remaining studies, the majority focused on HIV testing outside a PrEP context. Care tended to be delivered via websites (n=41), video chat, and smartphone apps (both n=10). The acceptability and feasibility of delivering elements of care online was high.

**Conclusions:** Online PrEP care appears feasible and acceptable, offering convenience and a means to overcome some of the reported barriers to face-to-face care. Services tended to focus on a single element of PrEP-related care or use a combination of online, face-to-face and phone-based care. Additional formative work is needed to inform the development of complete online PrEP care pathways.

**Strengths and limitations of this study:**

- This scoping review provides a comprehensive, critical overview of existing literature related to online provision of HIV pre-exposure prophylaxis (PrEP)-related care.
- We developed a comprehensive definition of PrEP care which took into consideration all essential elements of care required for safe and appropriate PrEP prescribing.
- Established guidelines for conducting and reporting scoping reviews were followed throughout.
- We conducted an exhaustive search of nine databases.
- The heterogeneity in design and aim of the included studies limited our ability to synthesise findings.
