## Supplementary Material 2 for "Delivering HIV pre-exposure prophylaxis (PrEP) care online: A scoping review"

### Sheet: Sheet1
Study ID	Year	Full reference	Related studies' ID	Date extracted	Study aim	Design	MMAT design grouping	Start date	End date	Study duration	Location	Setting	Inclusion/exclusion criteria	Recruitment details	Sample size	Age	Gender/sex and sexual orientation	Ethnicity	PrEP-related element(s) of care	Method of care delivery	Description of service	Findings	Barriers and facilitators	Acceptability	Feasibility
Author Year	2021	Extracted in APA style originally	Author Year; name of service	DD/MM/YYYY	As written in the paper or paraphrased if unclear	E.g. cross sectional	E.g. descriptive quantitative	DD/MM/YYYY	DD/MM/YYYY	In months	Country	E.g. single site hospital	As stated in paper	Sampling strategy. Info on procedure (including randomisation, if applicable).	n	Measure (measure) = X (X)	Combined as often conflated in papers	A = n (%) B= n (%)	HIV testing (patient to provider results); PrEP education	Video call; email	Detailed overview of service (combination of direct quotes and paraphrasing)	Due to heterogeneous outcomes we did not break this down into separate outcomes except for listing barriers and facilitators in the next collumn.	Also included factors associated with engagement as they were relevant but not always framed as barriers/facilitators.	Measure: Score (quant): Comments (qual):	Uptake: Retention: Notes on completeness and fidelity:
